# Post-Market Surveillance of Six COVID-19 Point-of-Care Tests Using Pre-Omicron and Omicron SARS-CoV-2 Variants

**DOI:** 10.1101/2024.01.05.24300772

**Authors:** Hannah M. Exner, Branden S. J. Gregorchuk, AC-Green Castor, Leandro Crisostomo, Kurt Kolsun, Shayna Giesbrecht, Kerry Dust, David Alexander, Ayooluwa Bolaji, Zoe Quill, Breanne M. Head, Adrienne F. A. Meyers, Paul Sandstrom, Michael G. Becker

**Affiliations:** JC Wilt Infectious Diseases Research Centre, National Microbiology Laboratory Branch, Public Health Agency of Canada, Winnipeg, Manitoba, Canada; Department of Microbiology, University of Manitoba, Winnipeg, Manitoba, Canada; Cadham Provincial Laboratory, Winnipeg, Manitoba, Canada; Office of Population and Public Health, Indigenous Services Canada, Ottawa, Ontario, Canada; Department of Medical Microbiology and Infectious Diseases, University of Manitoba, Winnipeg, Manitoba, Canada

## Abstract

Post-market surveillance of test performance is a critical function of public health agencies and clinical researchers that ensures diagnostics maintain performance characteristics following their regulatory approval. Changes in product quality, manufacturing processes over time, or the evolution of new variants may impact product quality. During the COVID-19 pandemic, a plethora of point-of-care tests (POCTs) were released onto the Canadian market. This study evaluated the performance characteristics of several of the most widely-distributed POCTs in Canada, including four rapid antigen tests (Abbott Panbio, BTNX Rapid Response, SD Biosensor, Quidel QuickVue) and two molecular tests (Abbott ID NOW, Lucira Check IT). All tests were challenged with 149 SARS-CoV-2 clinical positives, including multiple variants up to and including Omicron XBB.1.5, as well as 29 clinical negatives. Results were stratified based on whether the isolate was Omicron or pre-Omicron as well as by RT-qPCR Ct value. The test performance of each POCT was consistent with the manufacturers’ claims and showed no significant decline in clinical performance against any of the variants tested. These findings provide continued confidence in the results of these POCTs as they continue to be used to support decentralized COVID-19 testing. This work demonstrates the essential role of post-market surveillance in ensuring reliability in diagnostic tools.
