## Supplemental Data 1 for "Post-Market Surveillance of Six COVID-19 Point-of-Care Tests Using Pre-Omicron and Omicron SARS-CoV-2 Variants"

### Sheet: Sheet1
			Point-of-care Test Interpretation or Result
			Panbio			Rapid Response			Biosensor			QuickVue			ID NOW	Check IT
Clinical Sample	Lineage	Ct	I1	I2	I3	I1	I2	I3	I1	I2	I3	I1	I2	I3
Neg1	Negative	0	-	-	-	-	-	-	-	-	-	-	-	-	-	-
Neg2	Negative	0	-	-	-	-	-	-	-	-	-	-	-	-	Inv/-	Inv/-
Neg3	Negative	0	-	-	-	-	-	-	-	-	-	-	-	-	-	-
Neg4	Negative	0	-	-	-	-	-	-	-	-	-	-	-	-	-	-
Neg5	Negative	0	-	-	-	-	-	-	-	-	-	-	-	-	-	-
Neg6	Negative	0	-	-	-	-	-	-	-	-	-	-	-	-	-	Inv/-
Neg7	Negative	0	-	-	-	-	-	-	-	-	-	-	-	-	-	-
Neg8	Negative	0	-	-	-	-	-	-	-	-	-	-	-	-	-	-
Neg9	Negative	0	-	-	-	-	-	-	-	-	-	-	-	-	-	-
Neg10	Negative	0	-	-	-	-	-	-	-	-	-	-	-	-	-	-
Neg11	Negative	0	-	-	-	-	-	-	-	-	-	-	-	-	-	-
Neg12	Negative	0	-	-	-	-	-	-	-	-	-	-	-	-	-	-
Neg13	Negative	0	-	-	-	-	-	-	-	-	-	-	-	-	-	-
Neg14	Negative	0	-	-	-	-	-	-	-	-	-	-	-	-	-	-
Neg15	Negative	0	-	-	-	-	-	-	-	-	-	-	-	-	-	-
Neg16	Negative	0	-	-	-	-	-	-	-	-	-	-	-	-	-	-
Neg17	Negative	0	-	-	-	-	-	-	-	-	-	-	-	-	-	-
Neg18	Negative	0	-	-	-	-	-	-	-	-	-	-	-	-	-	-
Neg19	Negative	0	-	-	-	-	-	-	-	-	-	-	-	-	-	-
Neg20	Negative	0	-	-	-	-	-	-	-	-	-	-	-	-	-	-
Neg21	Negative	0	-	-	-	-	-	-	-	-	-	-	-	-	-	-
Neg22	Negative	0	-	-	-	-	-	-	-	-	-	-	-	-	-	-
Neg23	Negative	0	-	-	-	-	-	-	-	-	-	-	-	-	-	-
Neg24	Negative	0	-	-	-	-	-	-	-	-	-	-	-	-	-	-
Neg25	Negative	0	-	-	-	-	-	-	-	-	-	-	-	-	-	-
Neg26	Negative	0	-	-	-	-	-	-	-	-	-	-	-	-	-	-
Neg27	Negative	0	-	-	-	-	-	-	-	-	-	-	-	-	-	-
Neg28	Negative	0	-	-	-	-	-	-	-	-	-	-	-	-	-	-
Neg29	Negative	0	-	-	-	-	-	-	-	-	-	-	-	-	-	-
Pos1	BA.5.2.1	20.2	+	+	+	+	+	+	+	+	+	+	+	+	+	+
Pos2	BA.2.12	21	+	+	+	+	+	+	+	+	+	+	+	+	+	+
Pos3	BA.5.2.1	21.6	+	+	+	+	+	+	+	+	+	+	+	+	+	+
Pos4	XBB.1.5	21.9	+	+	+	+	+	+	+	+	+	+	+	+	+	+
Pos5	AY.25 (Delta)	22.7	+	+	+	+	+	+	+	+	+	+	+	+	+	+
Pos6	Likely Alpha	22.8	+	+	+	+	+	+	+	+	+	+	+	+	+	+
Pos7	XBB.1.5	23	+	+	+	+	+	+	+	+	+	+	+	+	+	+
Pos8	BA.2.3	23.3	+	+	+	+	+	+	+	+	+	+	+	+	+	+
Pos9	Likely Alpha	23.3	+	+	+	+	+	+	+	+	+	+	+	+	+	+
Pos10	BA.5.2.1	23.6	+	+	+	+	+	+	+	+	+	+	+	+	+	+
Pos11	XBB.1.5	23.8	+	+	+	+	+	+	+	+	+	+	+	+	+	+
Pos12	BA.5.2.1	24	+	+	+	+	+	+	+	+	+	+	+	+	+	+
Pos13	Likely Alpha	24	+	+	+	+	+	+	+	+	+	+	+	+	Inv/+	+
Pos14	BA.1.15	24.1	+	+	+	+	+	+	+	+	+	+	+	+	+	+
Pos15	Likely Alpha	24.1	+	+	+	+	+	+	+	+	+	+	+	+	+	+
Pos16	Likely Alpha	24.1	+	+	+	+	+	+	+	+	+	+	+	+	+	+
Pos17	BA.4.1	24.2	+	+	+	+	+	+	+	+	+	+	+	+	+	+
Pos18	AY.25 (Delta)	24.4	+	+	+	+	+	+	+	+	+	+	+	+	+	+
Pos19	B.1.617 (Kappa)	24.4	+	+	+	+	+	+	+	+	+	+	+	+	+	+
Pos20	BA.2	25.1	+	+	+	+	+	+	+	+	+	+	+	+	+	+
Pos21	BA.4	25.1	+	+	+	+	+	+	+	+	+	+	+	+	+	+
Pos22	XBB.1.5	25.1	+	+	+	+	+	+	+	+	+	+	+	+	+	+
Pos23	Likely Alpha	25.2	+	+	+	+	+	+	+	+	+	+	+	+	+	+
Pos24	Likely Alpha	25.3	+	+	+	+	+	+	+	+	+	+	+	+	Inv/+	+
Pos25	AY.27 (Delta)	25.4	+	+	+	+	+	+	+	+	+	+	+	+	+	+
Pos26	Likely Alpha	25.4	+	+	+	+	+	+	+	+	+	+	+	+	+	+
Pos27	BA.5.2.1	25.6	+	+	+	+	+	+	+	+	+	+	+	+	+	+
Pos28	BA.5.2.1	25.7	+	+	+	+	+	+	+	+	+	+	+	+	+	+
Pos29	XBB.1.5	25.8	+	+	+	+	+	+	+	+	+	+	+	+	+	+
Pos30	Likely Alpha	26	+	+	+	+	+	+	+	+	+	+	+	+	+	+
Pos31	Likely Alpha	26	+	+	+	+	+	+	+	+	+	+	+	+	+	+
Pos32	Likely Delta	26	+	+	+	+	+	+	+	+	+	+	+	+	+	+
Pos33	XBB.1.5	26.2	+	+	+	+	+	+	+	+	+	+	+	+	+	+
Pos34	BA.1	26.3	-	-	-	+	+	+	-	-	-	+	+	+	+	+
Pos35	BA.5.1	26.4	+	+	+	+	+	+	+	+	+	+	+	+	+	+
Pos36	XBB.1.5	26.5	+	+	+	+	+	+	+	+	+	+	+	+	+	+
Pos37	Likely Alpha	26.6	+	+	+	+	+	+	+	+	+	+	+	+	+	+
Pos38	BA.5.2.1	26.8	+	+	+	+	+	+	+	+	+	+	+	+	+	+
Pos39	AY.86 (Delta)	27	+	+	+	+	+	+	+	+	+	+	+	+	+	+
Pos40	BA.1	27	+	+	+	+	+	+	+	+	+	+	+	+	+	+
Pos41	BA.2.3	27	+	+	+	+	+	+	+	+	+	+	+	+	+	+
Pos42	AY.103 (Delta)	27.2	-	-	-	+	+	+	+	+	+	+	+	+	+	+
Pos43	Likely Alpha	27.3	+	+	+	+	+	+	+	+	+	+	+	+	+	+
Pos44	XBB.1.5	27.5	+	+	+	+	+	+	+	+	+	+	+	+	+	+
Pos45	Likely Alpha	27.6	+	-	-	+	+	+	-	-	-	-	+	+	+	+
Pos46	BA.5.1	27.9	-	-	-	+	+	+	-	-	-	+	+	+	+	+
Pos47	AY.25 (Delta)	28	+	+	+	+	+	+	+	+	+	+	+	+	+	+
Pos48	Likely Alpha	28	+	+	+	+	+	+	+	+	+	-	+	+	+	+
Pos49	Likely Alpha	28	+	+	+	+	+	+	+	+	+	-	+	+	+	+
Pos50	AY.25 (Delta)	28.1	-	-	-	+	+	+	-	+	+	+	+	+	+	+
Pos51	BA.1	28.3	+	+	+	+	+	+	+	+	+	+	+	+	+	+
Pos52	BA.1.14	28.4	+	+	+	+	+	+	+	+	+	+	+	+	+	+
Pos53	BA.1	28.5	+	+	+	+	+	+	+	+	+	+	+	+	+	+
Pos54	Likely Alpha	28.5	+	+	-	+	+	+	+	+	+	-	-	-	+	+
Pos55	BA.2.12	28.8	-	-	-	-	-	+	-	-	-	-	-	-	+	+
Pos56	Likely Alpha	28.8	+	-	-	-	-	+	-	-	-	-	-	-	+	+
Pos57	BA.1	28.9	+	+	+	+	+	+	+	+	+	+	+	+	+	+
Pos58	XBB.1.5	28.9	+	+	+	+	+	+	-	+	-	-	+	+	+	+
Pos59	Likely Alpha	29.1	+	+	-	+	+	+	+	+	+	-	+	+	+	+
Pos60	BA.4.1	29.2	+	+	+	+	+	+	+	+	+	+	+	+	+	+
Pos61	BA.1	29.3	+	+	+	+	+	+	+	+	+	+	+	+	+	+
Pos62	XBB.1.5	29.3	-	-	-	+	+	+	-	-	-	-	-	-	+	+
Pos63	BA.5	29.4	+	+	+	+	+	+	+	+	+	+	+	+	+	+
Pos64	BA.1	29.6	+	+	+	+	+	+	+	+	+	+	+	+	+	+
Pos65	Likely Alpha	29.7	+	+	+	+	+	+	+	+	+	+	+	+	+	+
Pos66	BA.2	29.8	+	+	+	+	+	+	+	+	+	+	+	+	+	+
Pos67	BA.1	29.9	+	+	+	+	+	+	+	+	+	+	+	+	+	+
Pos68	AY.27 (Delta)	30	+	-	-	+	+	+	+	+	+	-	-	-	+	+
Pos69	BA.2.3	30	+	+	+	+	+	+	+	+	+	+	+	+	+	+
Pos70	BA.5.1	30	+	+	-	+	+	+	-	+	-	-	+	-	+	+
Pos71	Likely Alpha	30	+	+	+	+	+	-	+	+	+	-	-	-	+	+
Pos72	XBB.1.5	30	-	-	-	+	+	+	-	-	-	+	+	-	+	+
Pos73	BA.1	30.1	+	+	+	+	+	+	+	+	+	+	-	-	+	+
Pos74	BA.1	30.1	+	+	+	+	+	+	+	+	+	+	+	+	+	+
Pos75	BA.1	30.2	+	-	+	+	+	+	+	+	+	+	+	+	+	+
Pos76	BA.5.2.1	30.2	+	+	+	+	+	+	+	+	+	+	+	+	+	+
Pos77	Likely Alpha	30.4	+	+	+	+	+	+	+	+	+	-	-	-	+	+
Pos78	Likely Delta	30.6	-	-	-	+	-	+	-	-	-	-	-	-	+	+
Pos79	Likely Alpha	30.7	+	+	-	+	+	+	+	+	+	-	-	-	+	+
Pos80	XBB.1.5	30.7	-	-	-	+	+	+	-	-	-	-	-	-	+	+
Pos81	BA.1	30.8	-	-	-	+	+	+	-	-	-	+	+	+	+	+
Pos82	AY.27 (Delta)	31.1	+	-	-	-	-	-	-	+	+	-	+	-	+	+
Pos83	BA.1	31.1	+	+	+	+	+	+	-	+	+	+	-	+	+	+
Pos84	BA.1	31.1	-	-	-	-	+	+	-	-	+	+	+	+	+	+
Pos85	BA.5.1	31.1	+	+	+	+	+	+	-	-	-	-	-	-	+	+
Pos86	BA.5.1	31.1	-	-	-	+	+	+	-	-	-	+	-	+	+	+
Pos87	XBB.1.5	31.1	-	-	-	+	+	+	-	-	-	-	-	-	+	+
Pos88	BA.2	31.2	-	-	-	-	-	-	-	-	-	-	-	-	+	+
Pos89	BA.1	31.3	+	+	+	+	+	+	-	+	+	+	+	+	+	+
Pos90	BA.4.1	31.3	-	-	-	-	+	-	-	-	-	-	-	-	+	+
Pos91	Likely Alpha	31.3	+	+	+	+	+	+	+	+	+	-	-	-	+	+
Pos92	Likely Alpha	31.9	-	-	-	+	+	+	-	-	-	-	-	-	+	+
Pos93	XBB.1.5	31.9	-	-	-	-	-	-	-	-	-	-	-	-	+	+
Pos94	BA.4	32.2	-	-	-	-	-	-	-	-	-	-	-	-	+	+
Pos95	BA.1	32.3	-	-	-	-	-	-	-	-	-	+	+	+	+	+
Pos96	BA.5.1	32.3	-	-	-	+	+	+	-	-	-	-	-	-	+	+
Pos97	Likely Alpha	32.4	-	-	-	-	-	-	-	-	-	-	-	-	+	+
Pos98	BA.2	32.6	-	-	-	-	-	-	-	-	-	-	-	-	+	+
Pos99	BA.4	32.8	-	-	-	-	-	-	-	-	-	-	-	-	+	+
Pos100	BA.1	32.9	+	+	+	+	+	+	+	+	+	+	+	+	+	+
Pos101	BA.1	33	-	-	-	+	+	+	-	-	-	+	+	+	+	+
Pos102	BA.5.1	33	+	+	+	+	+	+	+	+	+	-	-	-	+	+
Pos103	XBB.1.5	33	-	-	-	-	-	-	-	-	-	-	-	-	+	+
Pos104	BA.2	33.1	-	-	-	-	-	-	-	-	-	-	-	-	+	+
Pos105	BA.5.1	33.1	-	-	-	+	+	+	-	-	-	-	-	-	+	+
Pos106	BA.1	33.3	-	-	-	+	+	+	-	-	+	+	-	+	+	+
Pos107	Likely Alpha	33.3	-	-	-	-	-	-	-	-	-	-	-	-	+	+
Pos108	BA.5.1	33.5	-	-	-	+	+	+	-	-	-	-	-	-	+	+
Pos109	XBB.1.5	33.5	-	-	-	-	-	-	-	-	-	-	-	-	+	+
Pos110	Likely Alpha	33.6	+	-	-	+	+	+	-	-	-	-	-	-	+	+
Pos111	Likely Alpha	33.7	-	-	-	-	-	-	-	-	-	-	-	-	+	+
Pos112	BA.1	33.8	-	-	-	-	-	-	-	-	-	-	-	-	+	+
Pos113	Likely Alpha	33.9	-	-	-	-	-	-	-	-	-	-	-	-	+	+
Pos114	XBB.1.5	33.9	-	-	-	-	-	-	-	-	-	-	-	-	+	+
Pos115	BA.1	34	-	-	-	-	-	-	-	-	-	-	+	+	+	+
Pos116	XBB.1.5	34.5	-	-	-	-	-	-	-	-	-	-	-	-	+	+
Pos117	BA.1	34.8	-	-	-	-	-	-	-	-	-	+	-	-	+	+
Pos118	Likely Alpha	34.8	-	-	-	-	-	-	-	-	-	-	-	-	+	+
Pos119	Likely Alpha	35	-	-	-	-	-	-	-	-	-	-	-	-	+	+
Pos120	Likely Alpha	35.1	-	-	-	-	-	-	-	-	-	-	-	-	+	+
Pos121	XBB.1.5	35.3	-	-	-	-	-	-	-	-	-	-	-	-	+	+
Pos122	BA.4	35.5	-	-	-	-	-	-	-	-	-	-	-	-	+	+
Pos123	Likely Alpha	35.8	-	-	-	-	-	-	-	-	-	-	-	-	+	+
Pos124	BA.5.2.1	35.9	-	-	-	-	-	-	-	-	-	-	-	-	+	+
Pos125	AY.27 (Delta)	36.2	-	-	-	-	-	-	-	-	-	-	-	-	-	+
Pos126	BA.2	36.3	-	-	-	-	-	-	-	-	-	-	-	-	+	+
Pos127	BA.4	36.4	-	-	-	-	-	-	-	-	-	-	-	-	+	+
Pos128	Likely Alpha	36.6	-	-	-	-	-	-	-	-	-	-	-	-	+	+
Pos129	XBB.1.5	36.6	-	-	-	-	-	-	-	-	-	-	-	-	+	+
Pos130	Likely Alpha	36.7	-	-	-	-	-	-	-	-	-	-	-	+	-	+
Pos131	BA.2.3	36.8	-	-	-	-	-	-	-	-	-	-	-	-	-	+
Pos132	BA.5.2.1	37.2	-	-	-	-	-	-	-	-	-	-	-	-	+	+
Pos133	BA.2	37.4	-	-	-	-	-	-	-	-	-	-	-	-	+	+
Pos134	Likely Alpha	37.5	-	-	-	-	-	-	-	-	-	-	-	-	-	+
Pos135	XBB.1.5	37.6	-	-	-	-	-	-	-	-	-	-	-	-	+	+
Pos136	Likely Alpha	37.8	-	-	-	-	-	-	-	-	-	-	-	-	-	+
Pos137	BA.5.1	38.2	-	-	-	-	-	-	-	-	-	-	-	-	+	+
Pos138	Likely Alpha	38.2	-	-	-	-	-	-	-	-	-	-	-	-	+	+
Pos139	BA.5.5	38.8	-	-	-	-	-	-	-	-	-	-	-	-	-	+
Pos140	BA.4.1	39.4	-	-	-	-	-	-	-	-	-	-	-	-	+	+
Pos141	AY.25 (Delta)	39.5	-	-	-	-	-	-	-	+	+	-	-	-	-	+
Pos142	BA.1.1	39.7	-	-	-	-	-	-	-	-	-	-	-	-	-	Inv/-
Pos143	BA.2.3	40.2	-	-	-	+	+	+	+	+	+	-	-	-	-	+
Pos144	Likely Alpha	40.4	-	-	-	-	-	-	-	-	-	-	-	-	-	+
Pos145	BA.5.1	40.5	-	-	-	-	-	-	-	-	-	-	-	-	-	+
Pos146	Likely Alpha	40.5	-	-	-	-	-	-	-	-	-	-	-	-	-	+
Pos147	BA.4.1	40.7	-	-	-	-	-	-	-	-	-	-	-	-	+	+
Pos148	BA.2	40.8	-	-	-	-	-	-	-	-	-	-	-	-	+	+
Pos149	Likely Delta	45	-	-	-	+	-	-	-	-	-	-	-	-	-	-
I = Interpretor; Ct = N2 Cycle Threshold
